# Changes to an intensive care unit *Acinetobacter baumannii* population following COVID-19 disruptions and targeted infection prevention interventions

**DOI:** 10.1101/2024.02.02.24302174

**Authors:** Haiyang Liu, Robert A. Moran, Emma L. Doughty, Xiaoting Hua, Ann E. Snaith, Linghong Zhang, Xiangping Chen, Feng Guo, Willem van Schaik, Alan McNally, Yunsong Yu

## Abstract

Carbapenem-resistant *Acinetobacter baumannii* (CRAB) is a persistent nosocomial pathogen that poses a significant threat to global public health. A three-month cross-sectional observational study was conducted in a 28-bed ICU in Hangzhou, China. The same ICU was sampled for the same duration and with a similar methodology in 2019, 20 months prior to the outset of this study. Following COVID-19-associated delays, a series of IPC measures targeting patients, staff and the ICU environment were implemented for 8 months prior to and throughout this study. A total of 5,341 samples were collected from the ICU environment (n = 4450) and patients (n = 891). *A. baumannii* isolates were obtained from 9·5% of these samples (n = 505). Most *A. baumannii* isolated in this ICU were CRAB (419/518; 80·9%). Fewer CRAB were isolated here (407 from 363 sampling occasions) than in 2019 (502 from 336 sampling occasions). However, MIC_50_/MIC_90_ values for imipenem increased from 32/64 mg/L in the 2019 study to 64/128 mg/L here. This was accompanied by the proportion of global clone 2 (GC2) isolates falling from 99·5% in 2019 to 50·8% (213/419) in 2021. The phylogenetic diversity of GC2 increased, apparently driven by regular introductions of distinct clusters in association with patients. The remaining CRAB (40·2%; 206/419) were a highly clonal population of ST164, which appears to have persisted in the ICU since an introduction in mid-2020. We found clusters of GC2 and ST164 isolates with identical core genomes in different room or bed unit environments, and in multiple patients, indicative of transmission in the ICU.

Changes to IPC procedures in this ICU were associated with a reduction in the total prevalence of CRAB, and in the number of CRAB isolated from clinical specimens. At the phenotypic level, the CRAB population exhibited increased resistance to carbapenems, and this may be the result of increased antibiotic prescribing over the COVID-19 period. The increased diversity of this CRAB population appears to have been the result of repeated introductions to the ICU with patients, which have continued despite interventions.
