## Supplementary material for "Changes to an intensive care unit *Acinetobacter baumannii* population following COVID-19 disruptions and targeted infection prevention interventions": Table S3

### Sheet: Sheet1
Sample	ST	Bed unit	Week	Sample type	Cluster	GC2 blaOXA-23 position
H1837	2	2	1	bedside table	25	Tn2009_1
H1835	164	2	1	bed rail	164-A
H1836	164	2	1	ECG monitor	164-A
H1838	164	4	1	dispensing trolley	164-A
H1839	2	5	1	ventilator shelves	25	Tn2009_1
H1840	164	6	1	bedside table	164-A
H1841	164	6	1	inside sink drains	164-A
H1842	164	7	1	ventilator shelves	164-A
H1843	164	7	1	bedside table	164-A
H1844	164	8	1	bedside table	164-A
B454	1487	8	1	oral swab
B455	164	10	1	oral swab	164-C
H1845	164	10	1	bedside table	164-A
B456	164	11	1	rectal swab	164-A
B457	164	11	1	nasogastric tube	164-A
H1846	164	11	1	bed rail	164-A
H1847	164	11	1	ventilator	164-A
B458	164	14	1	nasogastric tube	164-A
H1848	164	14	1	ventilator shelves	164-A
H1849	164	14	1	bed controller	164-A
H1850	164	14	1	bedside table	164-A
H1851	164	15	1	bed rail	164-C
H1852	164	15	1	syringe driver	164-C
B459	2035	15	1	nasogastric tube
B460	2	17	1	rectal swab	singleton (closest to cluster 5)	Tn2006_AbGRI1
H1853	2	18	1	ECG monitor	24	Tn2006_AbGRI1
H1855	2	18	1	stethoscope	24	Tn2006_AbGRI1
H1856	2	18	1	bedside table	24	Tn2006_AbGRI1
H1857	2	18	1	infusion stand	24	Tn2006_AbGRI1
B461	2	18	1	rectal swab	singleton (closest to cluster 7)	Tn2006_AbGRI1
H1854	2	18	1	switch buttons	25	Tn2009_1
B462	164	18	1	oral swab	164-A
H1860	2	20	1	nebuliser	singleton (closest to cluster 5)	Tn2006_AbGRI1
H1858	2	20	1	bed rail	25	Tn2009_1
H1859	164	20	1	ventilator	164-A
H1861	164	20	1	stethoscope	164-A
H1862	164	20	1	bedside table	164-C
H1863	2	21	1	ventilator	25	Tn2009_1
H1864	164	21	1	nebuliser	164-A
H1865	164	21	1	inner wall of overflow	164-C
H1866	2	22	1	bed rail	25	Tn2009_1
H1867	2	22	1	ECG monitor	25	Tn2009_1
H1868	2	22	1	ventilator shelves	25	Tn2009_1
B463	164	22	1	nasogastric tube	164-C
H1869	164	22	1	bedside table	164-C
B464	2	23	1	oral swab	24	Tn2006_AbGRI1
H1871	2	23	1	syringe driver	singleton	unknown?
H1874	2	23	1	locker	25	Tn2009_1
H1870	164	23	1	ECG monitor	164-C
H1872	164	23	1	bedside table	164-C
H1873	164	23	1	computer	164-C
H1875	164	24	1	bedside table	164-C
H1876	2	25	1	bed rail	24	Tn2006_AbGRI1
H1877	2	25	1	bedside table	24	Tn2006_AbGRI1
H1878	164	25	1	inside sink drains	164-C
H1879	164	25	1	tap surface	164-C
H1880	164	25	1	sink countertop	164-C
H1881	2	26	1	ventilator	24	Tn2006_AbGRI1
H1882	2	26	1	bedside table	24	Tn2006_AbGRI1
H1883	164	27	1	bed rail	164-C
H1884	164	27	1	nebuliser	164-C
H1885	164	27	1	locker	164-C
H1886	2	2	2	ventilator	23	Tn2009_2
H1888	164	6	2	inner wall of overflow	164-A
H1887	1487	6	2	computer
H1889	164	7	2	nebuliser	164-A
H1890	164	7	2	ventilator shelves	164-A
B465	40	8	2	oral swab
H1891	40	8	2	bed rail
H1892	40	8	2	ECG monitor
H1894	164	8	2	inner wall of overflow	164-A
H1893	1487	8	2	stethoscope
B466	334	9	2	oral swab
B467	334	9	2	endotracheal tube
H1895	334	9	2	ECG monitor
H1896	1487	9	2	bedside table
B468	2	11	2	oral swab	25	Tn2009_1
B469	164	11	2	nasogastric tube	164-A
H1898	2	12	2	ventilator shelves	23	Tn2009_2
H1897	2	12	2	nebuliser	25	Tn2009_1
H1899	2	15	2	bed rail	24	Tn2006_AbGRI1
H1900	2	15	2	computer	24	Tn2006_AbGRI1
H1901	2	16	2	ECG monitor	24	Tn2006_AbGRI1
H1902	2	18	2	ventilator	24	Tn2006_AbGRI1
H1903	2	18	2	stethoscope	23	Tn2009_2
H1904	164	20	2	bed controller	164-D
B470	2	21	2	oral swab	25	Tn2009_1
H1905	164	21	2	ventilator	164-A
H1906	164	21	2	inner wall of overflow	164-A
H1907	164	22	2	syringe driver	164-C
B471	2	23	2	rectal swab	23	Tn2009_2
B472	2	23	2	nasogastric tube	23	Tn2009_2
H1908	2	23	2	bed rail	23	Tn2009_2
H1909	2	23	2	bedside table	23	Tn2009_2
B473	2	25	2	endotracheal tube	24	Tn2006_AbGRI1
H1912	2	26	2	switch buttons	24	Tn2006_AbGRI1
H1913	2	26	2	ventilator shelves	24	Tn2006_AbGRI1
H1910	2	26	2	ventilator	24	Tn2006_AbGRI1
H1911	2	26	2	syringe driver	24	Tn2006_AbGRI1
B474	164	27	2	nasogastric tube	164-C
H1914	164	27	2	ventilator	164-D
H1915	164	27	2	ECG monitor	164-C
H1916	2	BJ-2	2	cleaning room: cleaning trolley handle	24	Tn2006_AbGRI1
H1917	1487	BJ-4	2	cleaning room: mop handle
H1918	164	3	3	ventilator	164-A
H1919	33	5	3	bed controller
B475	164	5	3	endotracheal tube	164-A
B476	164	6	3	nasojejunal tube	164-A
H1920	240	7	3	bedside table
B477	164	8	3	nasogastric tube	164-A
B478	164	9	3	oral swab	164-A
H1922	2	10	3	nebuliser	24	Tn2006_AbGRI1
H1921	164	10	3	ventilator	164-A
H1923	2	11	3	ventilator		Tn2006_AbGRI1
B479	2	12	3	oral swab	20	Tn2009_1
H1924	164	12	3	nebuliser	164-A
H1925	164	12	3	stethoscope	164-A
H1926	164	12	3	locker	164-A
B480	2	13	3	rectal swab	25	Tn2009_1
H1927	164	13	3	bed rail	164-A
H1928	164	13	3	ECG monitor	164-A
H1929	164	13	3	bedside table	164-A
H1930	2	14	3	ECG monitor	24	Tn2006_AbGRI1
B481	164	14	3	oral swab	164-A
B482	2	15	3	oral swab	24	Tn2006_AbGRI1
H1931	2	15	3	ECG monitor	24	Tn2006_AbGRI1
H1932	221	18	3	ventilator
H1933	221	18	3	ventilator shelves
H1934	221	19	3	bed rail
H1935	221	19	3	nebuliser
H1936	164	21	3	nebuliser	164-A
H1937	221	23	3	ventilator shelves
B483	2	26	3	oral swab	24	Tn2006_AbGRI1
B484	240	26	3	nasogastric tube
H1938	240	28	3	bed rail
H1939	240	28	3	infusion stand
H1940	240	28	3	locker
H1941	2	QJ-2	3	crash trolleys 1-2	20	Tn2009_1
B485	164	2	4	rectal swab	164-C
H1942	164	2	4	sink countertop	164-A
H1943	164	4	4	syringe driver	164-A
H1944	164	4	4	locker	164-A
B486	164	5	4	oral swab	164-A
H1945	164	6	4	inner wall of overflow	164-A
B487	164	8	4	oral swab	164-A
H1946	164	8	4	ECG monitor	164-A
H1947	164	8	4	bedside table	164-A
H1948	2	10	4	ventilator shelves	singleton (closest to cluster 15)	Tn2009_4
H1950	2	11	4	ventilator	singleton (closest to cluster 15)	Tn2009_4
B488	164	11	4	nasogastric tube	164-A
H1949	164	11	4	bed rail	164-A
H1951	164	12	4	locker	164-A
H1952	164	15	4	ventilator shelves	164-C
H1953	164	16	4	ventilator shelves	164-A
B489	353	16	4	nasogastric tube
B490	34	17	4	nasogastric tube
H1954	164	17	4	ventilator	164-A
H1955	164	22	4	locker	164-C
H1956	2	23	4	ventilator	24	Tn2006_AbGRI1
B491	2	23	4	rectal swab		Tn2006_AbGRI1
H1957	2	23	4	nebuliser	25	Tn2009_1
H1958	2	23	4	infusion stand	25	Tn2009_1
B492	164	23	4	nasogastric tube	164-A
B493	2	24	4	nasogastric tube	25	Tn2009_1
H1960	2	24	4	bed controller	25	Tn2009_1
H1961	2	24	4	bedside table	25	Tn2009_1
H1959	2	24	4	bed rail	25	Tn2009_1
H1962	164	25	4	inside sink drains	164-A
H1963	164	25	4	inner wall of overflow	164-A
H1964	2	26	4	ventilator	24	Tn2006_AbGRI1
H1965	2	26	4	ventilator shelves	24	Tn2006_AbGRI1
H1966	2	27	4	ECG monitor	24	Tn2006_AbGRI1
H1967	2	BJ-1	4	Cleaning room: cleaning trolley cover	25	Tn2009_1
H1968	164	QJ-2	4	crash trolleys 1-2	164-A
H1969	164	2	5	locker	164-D
H1970	164	4	5	bedside table	164-C
B494	2	5	5	oral swab	22	Tn2009_3
H1971	164	5	5	ventilator	164-A
H1972	164	7	5	nebuliser	164-A
H1973	164	7	5	ventilator shelves	164-A
H1974	164	8	5	ventilator shelves	164-A
H1975	2	9	5	nebuliser	21	Tn2009_1
B495	2	9	5	oral swab	21	Tn2009_1
H1976	2	9	5	ventilator shelves	21	Tn2009_1
B496	164	10	5	oral swab	164-A
B497	164	10	5	endotracheal tube	164-A
B498	164	10	5	nasogastric tube	164-A
H1977	164	10	5	ventilator	164-A
H1978	164	10	5	stethoscope	164-A
H1979	2	11	5	ECG monitor	24	Tn2006_AbGRI1
H1980	2	11	5	ventilator shelves	24	Tn2006_AbGRI1
H1982	2	11	5	infusion stand	24	Tn2006_AbGRI1
B499	2	11	5	tracheostomy tube	24	Tn2006_AbGRI1
H1981	240	11	5	bedside table
B500	2	12	5	oral swab	25	Tn2009_1
H1983	164	12	5	ECG monitor	164-B
H1984	164	12	5	switch buttons	164-A
H1985	164	12	5	nebuliser	164-A
H1986	164	12	5	bedside table	164-A
B501	40	13	5	rectal swab
H1988	40	13	5	ventilator
H1989	164	13	5	ECG monitor	164-C
H1987	218	13	5	bed rail
H1990	218	13	5	syringe driver
H1991	218	13	5	ventilator shelves
H1992	218	13	5	bedside table
H1993	109	14	5	ECG monitor
H1994	109	14	5	syringe driver
H1995	109	14	5	stethoscope
B502	40	15	5	rectal swab
H1996	164	15	5	ventilator	164-A
H1997	164	15	5	nebuliser	164-A
H1998	109	17	5	switch buttons
H1999	164	18	5	syringe driver	164-B
H2000	2	21	5	ventilator	25	Tn2009_1
H2001	164	21	5	ECG monitor	164-A
H2002	164	21	5	locker	164-A
H2003	164	22	5	ECG monitor	164-A
B503	2	23	5	oral swab	24	Tn2006_AbGRI1
H2004	2	23	5	ventilator		Tn2006_AbGRI1
H2005	2	24	5	ventilator	24	Tn2006_AbGRI1
H2006	2	24	5	ECG monitor	25	Tn2009_1
H2012	2	25	5	dispensing trolley	24	Tn2006_AbGRI1
H2007	2	25	5	bed rail	24	Tn2006_AbGRI1
H2008	2	25	5	ventilator	24	Tn2006_AbGRI1
H2009	2	25	5	ECG monitor	24	Tn2006_AbGRI1
H2010	2	25	5	ventilator shelves	24	Tn2006_AbGRI1
H2011	2	25	5	infusion stand	24	Tn2006_AbGRI1
H2013	164	25	5	inner wall of overflow	164-A
H2014	2	26	5	ventilator	24	Tn2006_AbGRI1
H2015	2	26	5	ECG monitor	24	Tn2006_AbGRI1
H2019	2	26	5	infusion stand	24	Tn2006_AbGRI1
H2017	164	26	5	ventilator shelves	164-A
H2018	164	26	5	bedside table	164-A
H2016	240	26	5	nebuliser
H2021	2	27	5	stethoscope	24	Tn2006_AbGRI1
H2022	2	27	5	bedside table	24	Tn2006_AbGRI1
H2020	2	27	5	ECG monitor	24	Tn2006_AbGRI1
H2023	164	2	6	bed rail	164-C
H2024	164	2	6	ventilator	164-C
H2025	164	2	6	syringe driver	164-C
H2026	164	2	6	locker	164-C
B504	164	3	6	oral swab	164-A
H2027	164	3	6	bed rail	164-C
H2028	164	3	6	infusion stand	164-C
B505	2	4	6	rectal swab	24	Tn2006_AbGRI1
H2029	2	4	6	ECG monitor	24	Tn2006_AbGRI1
B506	164	5	6	nasojejunal tube	164-A
B508	2	8	6	nasogastric tube	21	Tn2009_1
H2030	2	8	6	ventilator	21	Tn2009_1
B507	2	8	6	rectal swab	21	Tn2009_1
H2031	2	8	6	syringe driver	21	Tn2009_1
H2032	2	8	6	bedside table	21	Tn2009_1
B509	2	9	6	rectal swab	21	Tn2009_1
B510	2	9	6	oral swab	21	Tn2009_1
B511	164	10	6	endotracheal tube	164-C
H2033	164	10	6	ventilator	164-A
H2034	164	12	6	bedside table	164-A
B512	40	13	6	nasogastric tube
H2035	164	13	6	bed rail	164-D
H2036	218	13	6	bedside table
H2037	2	14	6	nebuliser	24	Tn2006_AbGRI1
H2038	164	14	6	stethoscope	164-D
B513	2	15	6	rectal swab	24	Tn2006_AbGRI1
B514	2	15	6	nasogastric tube	25	Tn2009_1
H2039	164	16	6	ECG monitor	164-B
B515	2	17	6	nasogastric tube	18	Tn2006_AbGRI1
H2041	2	17	6	ventilator shelves	18	Tn2006_AbGRI1
H2040	164	17	6	ECG monitor	164-B
H2044	2	18	6	computer	25	Tn2009_1
H2042	164	18	6	ventilator	164-B
H2043	164	18	6	nebuliser	164-B
H2045	164	20	6	bed rail	164-B
B516	164	23	6	oral swab	164-C
H2046	40	24	6	inner wall of overflow
H2047	2	25	6	nebuliser	24	Tn2006_AbGRI1
B517	2	25	6	rectal swab	24	Tn2006_AbGRI1
H2048	2	26	6	bed rail	21	Tn2009_1
H2049	Novel-c	BJ-1	6	cleaning room: cleaning trolley cover
B518	164	2	7	rectal swab	164-C
H2050	164	2	7	bed rail	164-C
H2051	164	2	7	ventilator	164-C
H2052	164	2	7	ventilator shelves	164-C
H2053	164	2	7	bedside table	164-C
H2054	164	2	7	infusion stand	164-C
H2055	164	2	7	sink countertop	164-C
H2056	164	5	7	ventilator	164-C
B520	2	6	7	rectal swab	24	Tn2006_AbGRI1
H2057	2	6	7	bedside table	24	Tn2006_AbGRI1
H2058	456	8	7	locker
B521	2	9	7	nasogastric tube	21	Tn2009_1
H2059	2	9	7	ventilator shelves	21	Tn2009_1
B522	164	10	7	oral swab	164-A
H2060	164	10	7	bed rail	164-A
H2061	164	10	7	nebuliser	164-A
H2062	164	10	7	bed controller	164-A
H2063	164	10	7	bedside table	164-A
B524	2	14	7	oral swab	19	Tn2009_1
H2064	2	14	7	ventilator	19	Tn2009_1
H2065	164	14	7	bedside table	164-D
H2066	2	15	7	bedside table	19	Tn2009_1
B525	2	15	7	nasojejunal tube	25	Tn2009_1
H2067	164	15	7	infusion stand	164-D
B526	164	17	7	oral swab	164-B
B528	2	18	7	oral swab	25	Tn2009_1
B527	164	18	7	rectal swab	164-B
H2068	164	18	7	bed rail	164-B
H2069	164	18	7	ventilator	164-B
H2071	164	18	7	nebuliser	164-B
H2072	164	18	7	ventilator shelves	164-B
H2070	221	18	7	syringe driver
H2073	221	19	7	bed rail
H2074	221	19	7	stethoscope
H2075	2	22	7	bed rail	24	Tn2006_AbGRI1
B529	164	22	7	oral swab	164-B
B530	2	25	7	rectal swab	24	Tn2006_AbGRI1
H2077	2	25	7	ventilator shelves	24	Tn2006_AbGRI1
H2078	2	25	7	bedside table	24	Tn2006_AbGRI1
H2079	2	25	7	computer	24	Tn2006_AbGRI1
H2076	164	25	7	bed rail	164-B
H2080	164	25	7	sink countertop	164-C
B531	2	27	7	oral swab	25	Tn2009_1
H2081	2	27	7	bed rail	25	Tn2009_1
H2082	2	27	7	syringe driver	25	Tn2009_1
H2083	132	28	7	bed rail
D6	164	CL	7	clinical: sputum	164-D
H2084	164	2	8	bed controller	164-C
H2085	164	2	8	infusion stand	164-C
H2086	2	3	8	ECG monitor	24	Tn2006_AbGRI1
H2088	2	5	8	syringe driver	24	Tn2006_AbGRI1
H2087	2	5	8	ECG monitor	25	Tn2009_1
B532	164	6	8	oral swab	164-A
H2089	164	6	8	ventilator	164-D
H2090	164	6	8	locker	164-A
H2091	164	6	8	inner wall of overflow	164-C
H2095	2	8	8	syringe driver	25	Tn2009_1
H2092	2	8	8	bed rail	25	Tn2009_1
H2094	2	8	8	ECG monitor	25	Tn2009_1
H2093	164	8	8	ventilator	164-B
H2096	164	10	8	ventilator shelves	164-C
H2097	2	12	8	bed rail	24	Tn2006_AbGRI1
H2098	2	12	8	ventilator	24	Tn2006_AbGRI1
H2099	2	12	8	ECG monitor	24	Tn2006_AbGRI1
H2100	2	12	8	ventilator shelves	24	Tn2006_AbGRI1
H2101	2	12	8	bedside table	24	Tn2006_AbGRI1
H2102	1487	12	8	computer
H2103	2	13	8	bed rail	24	Tn2006_AbGRI1
H2104	2	14	8	ventilator shelves	24	Tn2006_AbGRI1
H2106	2	15	8	ventilator shelves	24	Tn2006_AbGRI1
H2105	2	15	8	nebuliser	25	Tn2009_1
B533	2	16	8	rectal swab	19	Tn2009_1
H2107	2	16	8	bed rail	19	Tn2009_1
H2108	2	17	8	switch buttons	25	Tn2009_1
H2109	33	18	8	bedside table
B534	164	18	8	nasogastric tube	164-C
H2110	2	23	8	ventilator shelves	singleton (closest to cluster 7)	Tn2006_AbGRI1
H2111	164	24	8	inner wall of overflow	164-B
B535	130	25	8	nasogastric tube
B537	2	26	8	nasogastric tube	25	Tn2009_1
B536	2	26	8	oral swab	25	Tn2009_1
H2112	2	27	8	ventilator	25	Tn2009_1
B538	2	27	8	rectal swab	25	Tn2009_1
B539	164	27	8	oral swab	164-B
H2113	164	27	8	syringe driver	164-B
B540	2	28	8	rectal swab	25	Tn2009_1
B541	2	28	8	oral swab	25	Tn2009_1
H2114	388	1	9	locker
H2115	388	1	9	inside sink drains
H2116	388	1	9	inner wall of overflow
H2117	239	2	9	sink countertop
B542	388	2	9	oral swab
H2118	221	4	9	dispensing trolley
H2119	2	5	9	ventilator	25	Tn2009_1
H2120	Novel*	5	9	infusion stand
H2121	Novel*	7	9	bed rail
H2122	Novel*	7	9	ventilator shelves
B544	2	10	9	nasogastric tube	25	Tn2009_1
H2123	2	10	9	ventilator	25	Tn2009_1
B543	164	10	9	oral swab	164-B
H2124	164	10	9	ventilator shelves	164-B
H2125	164	10	9	bedside table	164-B
H2126	164	12	9	infusion stand	164-B
H2129	2	14	9	ventilator shelves	19	Tn2009_1
H2127	2	14	9	ventilator	24	Tn2006_AbGRI1
H2128	2	14	9	nebuliser	18	Tn2006_AbGRI1
H2130	2	15	9	computer	19	Tn2009_1
B545	2	16	9	rectal swab	19	Tn2009_1
B546	2	16	9	oral swab	19	Tn2009_1
B547	2	16	9	nasogastric tube	19	Tn2009_1
H2131	2	16	9	bed rail	19	Tn2009_1
H2132	2	16	9	ventilator	19	Tn2009_1
H2133	10	17	9	infusion stand
B548	164	17	9	nasogastric tube	164-C
B549	164	18	9	rectal swab	164-C
B550	1336	22	9	nasojejunal tube
H2134	164	25	9	bed rail	164-A
H2136	2	26	9	ventilator	25	Tn2009_1
H2140	2	26	9	infusion stand	25	Tn2009_1
B551	164	26	9	rectal swab	164-B
B552	164	26	9	tracheostomy tube	164-C
H2135	164	26	9	bed rail	164-B
H2137	164	26	9	ECG monitor	164-B
H2138	164	26	9	nebuliser	164-B
H2139	164	26	9	bedside table	164-B
B553	2	27	9	rectal swab	25	Tn2009_1
H2142	2	27	9	ECG monitor	25	Tn2009_1
H2143	2	27	9	syringe driver	25	Tn2009_1
B554	164	27	9	oral swab	164-B
H2141	164	27	9	ventilator	164-B
H2144	164	27	9	nebuliser	164-B
H2145	164	27	9	ventilator shelves	164-B
H2146	164	27	9	bedside table	164-B
H2147	2	28	9	ventilator shelves	25	Tn2009_1
H2148	164	28	9	sink countertop	164-B
H2149	2	G40	9	door handle	25	Tn2009_1
H2150	388	1	10	bed rail
H2151	164	3	10	ventilator	164-C
H2153	2029	8	10	tap surface
H2154	2029	8	10	sink countertop
H2155	2029	8	10	inner wall of overflow
H2152	2033	8	10	inside sink drains
H2156	164	9	10	nebuliser	164-B
B555	2	10	10	rectal swab	25	Tn2009_1
H2157	2	10	10	bed rail	25	Tn2009_1
H2158	2	10	10	ventilator	25	Tn2009_1
H2159	221	10	10	ventilator shelves
H2160	240	16	10	bedside table
H2161	164	18	10	bed controller	164-D
H2163	33	24	10	dispensing trolley
B556	164	24	10	rectal swab	164-B
H2162	164	24	10	bedside table	164-A
H2164	164	24	10	inner wall of overflow	164-A
B557	2	26	10	rectal swab	25	Tn2009_1
B558	2	26	10	oral swab	25	Tn2009_1
H2165	164	26	10	ECG monitor	164-B
H2166	2	27	10	ventilator shelves	25	Tn2009_1
H2167	2	28	10	tap surface	25	Tn2009_1
H2168	164	2	11	ventilator	164-C
H2170	164	2	11	sink countertop	164-C
H2169	388	2	11	inside sink drains
H2171	2	4	11	ECG monitor	25	Tn2009_1
H2172	2	4	11	bedside table	25	Tn2009_1
H2173	2	4	11	computer	25	Tn2009_1
H2174	2	4	11	dispensing trolley	25	Tn2009_1
H2175	2	5	11	ventilator shelves	25	Tn2009_1
H2176	2	5	11	bedside table	25	Tn2009_1
B559	164	6	11	rectal swab	164-C
B561	2	7	11	oral swab	25	Tn2009_1
B560	2	7	11	rectal swab	25	Tn2009_1
H2177	33	7	11	ECG monitor
H2178	203	8	11	bed controller
H2179	2032	8	11	tap surface
H2180	221	10	11	bed rail
H2181	2	14	11	bedside table	24	Tn2006_AbGRI1
B562	164	17	11	rectal swab	164-C
B563	164	17	11	oral swab	164-C
H2182	240	24	11	ventilator
H2183	240	25	11	ventilator
H2184	240	25	11	ventilator shelves
H2185	240	25	11	bed controller
B564	164	26	11	nasogastric tube	164-B
B565	2	27	11	rectal swab	25	Tn2009_1
B568	2	27	11	nasogastric tube	25	Tn2009_1
B566	33	27	11	nasogastric tube
H2186	164	27	11	bedside table	164-B
H2187	33	28	11	inner wall of overflow
H2189	40	1	12	inside sink drains
H2190	150	1	12	inner wall of overflow
B567	388	3	12	nasogastric tube
H2191	150	6	12	inside sink drains
H2192	40	11	12	bed rail
H2193	40	11	12	syringe driver
H2194	2	12	12	ventilator	25	Tn2009_1
H2195	2	12	12	bedside table	25	Tn2009_1
B569	2030	14	12	nasogastric tube
B519	Novel-c	14	12	nasogastric tube
B570	2	25	12	tracheostomy tube	25	Tn2009_1
H2197	164	25	12	bedside table	164-A
H2198	164	26	12	bed controller	164-B
H2199	2	27	12	bed rail	25	Tn2009_1
H2200	164	2	13	ventilator	164-C
H2201	164	2	13	bedside table	164-C
H2202	2	4	13	ECG monitor	25	Tn2009_1
H2203	2	4	13	stethoscope	25	Tn2009_1
H2204	2	4	13	ventilator shelves	25	Tn2009_1
B571	2	4	13	rectal swab	25	Tn2009_1
H2205	2	5	13	ventilator	25	Tn2009_1
H2206	397	5	13	computer
B572	164	6	13	rectal swab	164-C
B573	164	9	13	rectal swab	164-C
B574	241	9	13	nasogastric tube
H2207	2	11	13	ventilator	25	Tn2009_1
H2208	33	13	13	ventilator
H2209	150	14	13	bed rail
H2210	150	14	13	ventilator
H2211	2	20	13	bed rail	25	Tn2009_1
H2212	33	20	13	ventilator
H2213	164	24	13	nebuliser	164-A
B575	164	26	13	rectal swab	164-B
H2214	2	27	13	bed rail	25	Tn2009_1
B576	2	27	13	rectal swab	25	Tn2009_1
B577	213	27	13	nasogastric tube
H2217	216	28	13	sink countertop
H2215	2034	28	13	bed rail
H2216	2036	28	13	bedside table
D1	2	CL		clinical: sputum	24	Tn2006_AbGRI1
D2	2	CL		clinical: sputum	25	Tn2009_1
D3	2	CL		clinical: sputum	25	Tn2009_1
D4	2	CL		clinical: sputum	25	Tn2009_1
D5	2	CL		clinical: sputum	21	Tn2009_1
D7	2	CL		clinical: sputum	25	Tn2009_1
D9	2	CL		clinical: sputum	25	Tn2009_1
D8	2	CL		clinical: sputum	25	Tn2009_1
D10	2	CL		clinical: sputum	25	Tn2009_1
D11	2	CL		clinical: sputum	25	Tn2009_1
D12	2	CL		clinical: abdominal excision exudate	25	Tn2009_1
D13	2	CL		clinical: sputum	25	Tn2009_1
H2188	1866	QJ-2		crash trolleys 1-2
